# Insights into genetic factors contributing to variability in SARS-CoV-2 susceptibility and COVID-19 disease severity

**DOI:** 10.1101/2021.05.10.21256423

**Authors:** Matteo D’Antonio, The COVID-19 Host Genetics Initiative, Timothy D. Arthur, Jennifer P. Nguyen, Hiroko Matsui, Agnieszka D’Antonio-Chronowska, Kelly A. Frazer

**Affiliations:** Department of Pediatrics, University of California San Diego, La Jolla, CA, 92093, USA; Biomedical Sciences Graduate Program, University of California, San Diego, La Jolla, CA 92093, USA; Department of Biomedical Informatics, University of California, San Diego, La Jolla, CA, 92093, USA; Bioinformatics and Systems Biology Graduate Program, University of California, San Diego, La Jolla, CA, 92093, USA; Institute of Genomic Medicine, University of California San Diego, 9500 Gilman Dr, La Jolla, CA, 92093, USA

## Abstract

Variability in SARS-CoV-2 susceptibility and COVID-19 disease severity between individuals is partly due to genetic factors. Here, we applied colocalization to compare summary statistics for 16 GWASs from the COVID-19 Host Genetics Initiative to investigate similarities and differences in their genetic signals. We identified 9 loci associated with susceptibility (one with two independent GWAS signals; one with an ethnicity-specific signal), 14 associated with severity (one with two independent GWAS signals; two with ethnicity-specific signals) and one harboring two discrepant GWAS signals (one for susceptibility; one for severity). Utilizing colocalization we also identified 45 GTEx tissues that had eQTL(s) for 18 genes strongly associated with GWAS signals in eleven loci (1-4 genes per locus). Some of these genes showed tissue-specific altered expression and others showed altered expression in up to 41 different tissue types. Our study provides insights into the complex molecular mechanisms underlying inherited predispositions to COVID-19-disease phenotypes.
