## Supplementary material for "Insights into genetic factors contributing to variability in SARS-CoV-2 susceptibility and COVID-19 disease severity": Table S1

### Sheet: table_s1
Locus ID	Chromosome	Start	End	Minimum p-value	Significant studies (p < 1e-7)	Significant phenotypes (p < 1e-7)	COVID19_HGI_A2_ALL_eur_leave_23andme_20210107 (p-value)	COVID19_HGI_A2_ALL_eur_leave_ukbb_23andme_20210107 (p-value)	COVID19_HGI_A2_ALL_leave_23andme_20210107 (p-value)	COVID19_HGI_A2_ALL_leave_UKBB_23andme_20210107 (p-value)	COVID19_HGI_B1_ALL_eur_leave_23andme_20210107 (p-value)	COVID19_HGI_B1_ALL_eur_leave_ukbb_23andme_20210107 (p-value)	COVID19_HGI_B1_ALL_leave_23andme_20210107 (p-value)	COVID19_HGI_B1_ALL_leave_UKBB_23andme_20210107 (p-value)	COVID19_HGI_B2_ALL_eur_leave_23andme_20210107 (p-value)	COVID19_HGI_B2_ALL_eur_leave_ukbb_23andme_20210107 (p-value)	COVID19_HGI_B2_ALL_leave_23andme_20210107 (p-value)	COVID19_HGI_B2_ALL_leave_UKBB_23andme_20210107 (p-value)	COVID19_HGI_C2_ALL_eur_leave_23andme_20210107 (p-value)	COVID19_HGI_C2_ALL_eur_leave_ukbb_23andme_20210107 (p-value)	COVID19_HGI_C2_ALL_leave_23andme_20210107 (p-value)	COVID19_HGI_C2_ALL_leave_UKBB_23andme_20210107 (p-value)
1_154605882_155673527	1	154605882	155673527	1.015e-08	3	2	2.613e-06	4.065e-06	3.926e-07	5.098e-07	0.001256	0.001873	0.002266	0.001776	6.516e-08	1.02e-08	2.603e-07	5.589e-07	1.015e-08	0.0001365	1.453e-06	0.0001591
2_166418293_167418293	2	166418293	167418293	6.011e-08	1	1	4.114e-05	7.034e-05	3.732e-05	6.656e-05	0.003787	0.001678	0.0006334	0.004541	1.295e-06	4.55e-05	6.011e-08	2.192e-06	7.1e-05	0.0001035	2.002e-05	1.599e-05
3_45137109_47151986	3	45137109	47151986	4.833e-62	16	4	5.754e-45	1.128e-41	2.698e-49	5.286e-46	5.177e-09	5.649e-08	3.442e-11	3.242e-10	3.684e-54	7.926e-54	1.108e-61	4.833e-62	3.608e-25	1.918e-22	9.631e-24	6.986e-24
3_100646362_102035347	3	100646362	102035347	3.511e-10	2	1	0.0005514	0.0005719	0.0003826	0.0009661	0.0001856	0.0003096	0.00826	0.00191	0.00187	0.0003091	0.0005728	0.001975	3.511e-10	1.437e-07	3.638e-10	2.045e-07
3_196626406_197627009	3	196626406	197627009	3.152e-08	2	1	4.064e-07	2.18e-07	5.983e-08	3.152e-08	0.0007955	0.0002655	0.003727	0.001468	0.0003594	0.0001443	0.001108	0.0009101	0.0007653	2.137e-05	0.001866	0.000562
5_91295333_92295333	5	91295333	92295333	8.729e-08	1	1	0.000771	0.000771	0.0006036	0.001894	0.002928	0.001372	0.0005063	0.0006775	5.52e-06	0.0009826	5.534e-06	0.001156	9.793e-06	0.000954	8.729e-08	1.704e-05
6_30620729_31621958	6	30620729	31621958	7.312e-13	8	2	5.656e-12	7.312e-13	4.713e-12	7.928e-13	0.001763	0.002817	0.001427	0.00127	9.818e-08	3.223e-10	2.128e-08	2.263e-10	3.824e-06	1.649e-05	1.595e-07	8.216e-07
6_32555355_33555355	6	32555355	33555355	2.608e-08	2	1	9.55e-08	4.588e-07	2.608e-08	1.196e-07	0.0008479	0.0006325	0.0007033	0.000578	0.0001956	1.71e-05	1.678e-05	1.358e-06	1.532e-05	5.488e-05	5.185e-05	0.0001461
6_40997035_42005196	6	40997035	42005196	3.436e-08	2	1	0.002057	0.001395	1.522e-05	1.435e-05	0.001666	0.0007843	0.0003661	0.0003861	4.511e-05	4.338e-05	3.436e-08	9.886e-08	0.0006395	0.0005727	1.44e-06	6.398e-06
7_35938709_36938709	7	35938709	36938709	5.699e-08	1	1	0.0003969	0.0004891	0.0003665	4.461e-05	0.0003205	0.0004051	0.0001315	0.000365	0.0001463	7.797e-05	5.653e-07	5.699e-08	0.0008028	5.755e-05	0.0009366	5.25e-05
7_54147894_55147894	7	54147894	55147894	6.861e-11	6	2	1.044e-09	6.861e-11	1.422e-08	1.949e-09	0.000156	0.00118	0.0003223	0.001457	3.644e-09	4.364e-09	1.32e-06	3.948e-06	0.0009491	0.001026	0.001527	0.0013
7_107107902_108107902	7	107107902	108107902	2.414e-09	2	1	2.414e-09	6.593e-09	2.029e-07	5.721e-07	0.0007729	0.0006745	0.002329	0.003221	6.456e-05	3.475e-05	0.0004541	0.0001896	0.001896	0.0007624	0.0009027	0.0009367
8_124836564_125836564	8	124836564	125836564	2.639e-08	2	1	0.0001024	5.595e-05	4.4e-05	2.668e-05	0.0002418	0.0002313	0.0003091	0.000242	0.0003097	0.0001452	2.639e-08	8.758e-08	0.00281	0.00235	0.002198	0.002996
9_135628546_136796530	9	135628546	136796530	1.364e-24	6	2	1.196e-07	2.062e-06	2.461e-06	3.549e-05	0.0006774	0.001169	6.396e-05	0.001292	4.416e-09	3.029e-07	1.36e-08	1.66e-07	1.292e-23	4.906e-16	1.364e-24	1.91e-18
11_97265524_98293951	11	97265524	98293951	5.68e-08	1	1	5.68e-08	4.274e-07	1.724e-05	9.45e-05	0.0009518	0.000201	0.002223	0.001144	8.512e-05	7.717e-05	0.0004382	0.0006427	0.0003664	0.0002918	0.001594	0.0005733
12_67595307_68600256	12	67595307	68600256	5.271e-08	1	1	0.0001525	0.001009	1.679e-05	0.0001342	0.002486	0.0002621	0.001489	0.001924	2.48e-06	7.759e-05	5.271e-08	1.107e-05	0.002115	0.002317	0.001196	0.004004
12_102514757_103514757	12	102514757	103514757	3.012e-10	5	2	1.636e-09	3.012e-10	2.601e-08	7.852e-09	0.001069	0.001245	0.0006228	0.003841	3.913e-07	3.429e-08	3.174e-06	1.153e-06	0.0002957	0.0007608	0.0001762	0.000467
12_112850796_113925679	12	112850796	113925679	1.553e-13	12	3	2.104e-12	7.913e-13	3.308e-13	1.553e-13	3.769e-05	7.839e-05	0.00304	0.001888	2.005e-09	4.911e-12	1.509e-09	1.803e-10	1.639e-10	1.069e-09	2.09e-11	1.833e-09
15_100274021_101274021	15	100274021	101274021	3.761e-08	1	1	0.0008547	0.0002951	0.0002722	7.592e-05	0.0004472	4.097e-05	8.083e-05	0.000124	0.001158	0.002233	0.0007391	0.0003714	3.761e-08	1.275e-06	0.0006438	0.004696
17_43205356_45363133	17	43205356	45363133	9.948e-10	3	2	0.0002752	0.000271	5.84e-05	0.0002667	7.033e-07	0.0003319	5.392e-08	0.001016	9.688e-08	0.0001441	9.948e-10	2.548e-06	1.064e-05	6.244e-05	2.953e-06	2.535e-05
17_47368921_48440666	17	47368921	48440666	8.525e-10	4	1	8.525e-10	2.925e-09	8.597e-09	3.088e-08	0.0004004	0.0008499	0.0003509	0.0007298	1.64e-06	3.427e-07	9.466e-07	1.9e-07	2.326e-05	4.413e-05	8.324e-05	0.0006512
19_4184642_5224734	19	4184642	5224734	1.464e-21	12	3	6.115e-20	1.633e-20	4.174e-21	1.464e-21	0.0002124	0.0005231	0.0008808	9.372e-05	2.937e-14	1.961e-15	5.759e-17	1.215e-17	5.175e-08	3.012e-08	2.759e-08	2.276e-08
19_9927721_10977067	19	9927721	10977067	2.05e-10	6	2	3.738e-09	1.915e-09	2.507e-08	1.204e-08	0.0001851	7.366e-05	0.0009212	0.001526	1.268e-07	2.05e-10	1.017e-06	9.816e-08	1.836e-05	4.517e-05	6.05e-06	0.0001974
21_34089811_35134878	21	34089811	35134878	4.108e-18	10	3	2.437e-12	4.159e-10	1.301e-14	2.306e-12	4.743e-05	2.415e-05	7.499e-06	9.552e-06	7.437e-17	6.72e-15	4.108e-18	1.461e-15	3.958e-09	3.045e-07	3.657e-09	2.496e-07
